# Asyndromic Surveillance of New York City Emergency Department Diagnoses with the Tree-Temporal Scan Statistic

**DOI:** 10.1101/2025.11.11.25339953

**Authors:** Sharon K. Greene, Alison Levin-Rector, Martin Kulldorff, Ramona Lall

## Abstract

**Objectives:** Illness trends are typically monitored by reportable disease and syndromic surveillance systems, but unanticipated health issues might not be captured. Using diagnosis codes, the New York City Health Department developed a data mining method to detect unusual increases in emergency department (ED) visits for any reason.

**Methods:** We applied the tree-temporal scan statistic in TreeScan software to ICD-10-CM diagnosis codes for ED visits. We searched for unusual citywide increases in ED visits or hospital admissions, over any recent time period, and at any part of and level on the ICD-10-CM tree. We conducted proof-of-concept analyses for March 2020 when COVID-19 emerged, then investigated signals detected in daily, automated analyses during April–August 2025.

*Results:* If TreeScan analyses had been in place, then increasing hospital admissions for viral pneumonia (J12) would have triggered a signal on March 13, 2020, two days before widespread COVID-19 community transmission was announced. An extreme heat event in June 2025 triggered a signal for admissions for acute kidney failure (N17), prompting outreach to dialysis networks. A sustained signal for hand, foot, and mouth disease (B08.4) prompted outreach to child care programs. Other signals supported situational awareness, including a seasonal increase for swimmer’s ear (H60.33) and burns (T30.0) related to consumer fireworks.

*Practice Implications:* TreeScan quickly detected credible increases in various diagnoses without pre-specification, from minor to severe, rare to common, acute to sustained, and foreseen to unforeseen. TreeScan can strengthen surveillance for health issues related to new pathogens, non-notifiable conditions, environmental exposures, and mass gatherings.

---

To detect and monitor outbreaks and other conditions of public health importance, the New York City (NYC) Health Department receives near-real time data on reportable diseases^1^ and emergency department (ED) visits.^2^ To conduct syndromic surveillance, syndromes like influenza-like illness or heat-related illness are defined using ED diagnoses and chief complaint terms.^3^ While useful for public health response and decision-making,^2^ reportable disease and syndromic surveillance systems have limitations. If a new health issue arises that is not a reportable disease or predefined syndrome, then any chance for a public health response might be delayed. Illnesses due to novel pathogens might not be captured, as before SARS-CoV-2 testing became accessible^4,5^ and new diagnostic codes were introduced and incorporated into a COVID-19–like illness syndrome.^6^ Syndromes might need updating as clinical knowledge improves, such as removing a fever requirement from a COVID-19–like illness syndrome definition.^7^ In prioritizing specificity over sensitivity, definitions might be narrow. For instance, a heat-related illness syndrome relies on clinicians to code visits as directly heat-related, such as for heat exhaustion or sun stroke,^8,9^ and omits indirect effects, such as dehydration or exacerbation of kidney disease.^10^ Classifying some ED visits into syndromes and ignoring all other visits discards potentially informative data, limiting visibility into real-time population trends. In contrast, the goal of asyndromic surveillance is to search for any unusual increases in illness data, without prespecifying diseases or syndromes of concern.^11,12^

Previously introduced asyndromic surveillance methods have substantial limitations. The first such method implemented by the NYC Health Department, in 2013, detected relative increases in chief complaint keywords.^2,13^ Such word alerts tend to preferentially detect obscure terms and can fail to group related visits with different keywords due to typos, abbreviations, and synonyms.^12–15^ Although improvements using natural language processing, generative topic modeling, and machine learning have been proposed,^16–19^ their complexity and opacity can impede adoption by public health authorities. Another approach entails assessing weekly trends in *International Classification of Diseases, Tenth Revision, Clinical Modification* (ICD-10-CM) diagnosis codes.^20,21^ Treating every ICD-10-CM code separately fails to leverage their clinically meaningful, nested structure. Additionally, using fixed time windows fails to account for different types of health issues emerging abruptly or gradually over different time frames.

To detect emerging health issues that might not be captured by reportable disease or syndromic surveillance, we used the tree-temporal scan statistic^22,23^ for asyndromic surveillance to simultaneously monitor thousands of ICD-10-CM codes and related code groupings, over varying time frames, while adjusting for the multiplicity of codes and time frames evaluated. A similar approach is used in pharmacovigilance to detect diagnoses indicating possible adverse events, with the distinction of scanning over person-time since vaccine or drug administration^24,25^ rather than scanning over calendar time. We report results of daily, prospective analyses of NYC ED data, first as mimicked for proof-of-concept for March 2020 when COVID-19 emerged, and then as applied in real-time during April–August 2025.
