## Supplementary material for "Asyndromic Surveillance of New York City Emergency Department Diagnoses with the Tree-Temporal Scan Statistic": Preparing TreeScan input files: Common_etiology_nodes.csv

X1	X2	X3	X4
dummy1	Root	1
dummy2	dummy1	1
Mycoplasma pneumoniae	dummy2	1
B96.0	Mycoplasma pneumoniae	1	Mycoplasma pneumoniae [M. pneumoniae] as the cause of diseases classified elsewhere
J15.7	Mycoplasma pneumoniae	1	Pneumonia due to Mycoplasma pneumoniae
J20.0	Mycoplasma pneumoniae	1	Acute bronchitis due to Mycoplasma pneumoniae
Klebsiella pneumoniae	dummy2	1
B96.1	Klebsiella pneumoniae	1	Klebsiella pneumoniae [K. pneumoniae] as the cause of diseases classified elsewhere
J15.0	Klebsiella pneumoniae	1	Pneumonia due to Klebsiella pneumoniae
Escherichia coli	dummy2	1
B96.2	Escherichia coli	1	Escherichia coli [E. coli ] as the cause of diseases classified elsewhere
J15.5	Escherichia coli	1	Pneumonia due to Escherichia coli
P23.4	Escherichia coli	1	Congenital pneumonia due to Escherichia coli
P36.4	Escherichia coli	1	Sepsis of newborn due to Escherichia coli
A04.0	Escherichia coli	1	Enteropathogenic Escherichia coli infection
A04.1	Escherichia coli	1	Enterotoxigenic Escherichia coli infection
A04.2	Escherichia coli	1	Enteroinvasive Escherichia coli infection
A04.3	Escherichia coli	1	Enterohemorrhagic Escherichia coli infection
A04.4	Escherichia coli	1	Other intestinal Escherichia coli infections
Hemophilus influenzae	dummy2	1
B96.3	Hemophilus influenzae	1	Hemophilus influenzae [H. influenzae] as the cause of diseases classified elsewhere
J14	Hemophilus influenzae	1	Pneumonia due to Hemophilus influenzae
J20.1	Hemophilus influenzae	1	Acute bronchitis due to Hemophilus influenzae
A41.3	Hemophilus influenzae	1	Sepsis due to Hemophilus influenzae
A49.2	Hemophilus influenzae	1	Hemophilus influenzae infection, unspecified site
Pseudomonas	dummy2	1
B96.5	Pseudomonas	1	Pseudomonas (aeruginosa) (mallei) (pseudomallei) as the cause of diseases classified elsewhere
J15.1	Pseudomonas	1	Pneumonia due to Pseudomonas
P23.5	Pseudomonas	1	Congenital pneumonia due to Pseudomonas
A41.52	Pseudomonas	1	Sepsis due to Pseudomonas
Clostridium perfringens	dummy2	1
B96.7	Clostridium perfringens	1	Clostridium perfringens [C. perfringens] as the cause of diseases classified elsewhere
A05.2	Clostridium perfringens	1	Foodborne Clostridium perfringens [Clostridium welchii] intoxication
Vibrio vulnificus	dummy2	1
B96.82	Vibrio vulnificus	1	Vibrio vulnificus as the cause of diseases classified elsewhere
A05.5	Vibrio vulnificus	1	Foodborne Vibrio vulnificus intoxication
Acinetobacter baumannii	dummy2	1
B96.83	Acinetobacter baumannii	1	Acinetobacter baumannii as the cause of diseases classified elsewhere
J15.61	Acinetobacter baumannii	1	Pneumonia due to Acinetobacter baumannii
A41.54	Acinetobacter baumannii	1	Sepsis due to Acinetobacter baumannii
Enterococcus	dummy2	1
B95.2	Enterococcus	1	Enterococcus as the cause of diseases classified elsewhere
A41.81	Enterococcus	1	Sepsis due to Enterococcus
Streptococcus, group A	dummy2	1
B95.0	Streptococcus, group A	1	Streptococcus, group A, as the cause of diseases classified elsewhere
A40.0	Streptococcus, group A	1	Sepsis due to streptococcus, group A
Streptococcus, group B	dummy2	1
B95.1	Streptococcus, group B	1	Streptococcus, group B, as the cause of diseases classified elsewhere
J15.3	Streptococcus, group B	1	Pneumonia due to streptococcus, group B
P23.3	Streptococcus, group B	1	Congenital pneumonia due to streptococcus, group B
P36.0	Streptococcus, group B	1	Sepsis of newborn due to streptococcus, group B
A40.1	Streptococcus, group B	1	Sepsis due to streptococcus, group B
P00.82	Streptococcus, group B	1	Newborn affected by (positive) maternal group B streptococcus (GBS) colonization
Streptococcus pneumoniae	dummy2	1
B95.3	Streptococcus pneumoniae	1	Streptococcus pneumoniae as the cause of diseases classified elsewhere
J13	Streptococcus pneumoniae	1	Pneumonia due to Streptococcus pneumoniae
A40.3	Streptococcus pneumoniae	1	Sepsis due to Streptococcus pneumoniae
M00.1	Streptococcus pneumoniae	1	Pneumococcal arthritis and polyarthritis
G00.1	Streptococcus pneumoniae	1	Pneumococcal meningitis
Other streptococcus	dummy2	1
B95.4	Other streptococcus	1	Other streptococcus as the cause of diseases classified elsewhere
B95.5	Other streptococcus	1	Unspecified streptococcus as the cause of diseases classified elsewhere
G00.2	Other streptococcus	1	Streptococcal meningitis
J02.0	Other streptococcus	1	Streptococcal pharyngitis
J03.0	Other streptococcus	1	Streptococcal tonsillitis
J15.4	Other streptococcus	1	Pneumonia due to other streptococci
J20.2	Other streptococcus	1	Acute bronchitis due to streptococcus
M00.2	Other streptococcus	1	Other streptococcal arthritis and polyarthritis
P36.1	Other streptococcus	1	Sepsis of newborn due to other and unspecified streptococci
A40.8	Other streptococcus	1	Other streptococcal sepsis
A40.9	Other streptococcus	1	Streptococcal sepsis, unspecified
A49.1	Other streptococcus	1	Streptococcal infection, unspecified site
Staphylococcus aureus	dummy2	1
B95.6	Staphylococcus aureus	1	Staphylococcus aureus as the cause of diseases classified elsewhere
J15.21	Staphylococcus aureus	1	Pneumonia due to staphylococcus aureus
P36.2	Staphylococcus aureus	1	Sepsis of newborn due to Staphylococcus aureus
A41.0	Staphylococcus aureus	1	Sepsis due to Staphylococcus aureus
L00	Staphylococcus aureus	1	Staphylococcal scalded skin syndrome
Other staphylococcus	dummy2	1
B95.7	Other staphylococcus	1	Other staphylococcus as the cause of diseases classified elsewhere
B95.8	Other staphylococcus	1	Unspecified staphylococcus as the cause of diseases classified elsewhere
A49.0	Other staphylococcus	1	Staphylococcal infection, unspecified site
G00.3	Other staphylococcus	1	Staphylococcal meningitis
J15.2	Other staphylococcus	1	Pneumonia due to staphylococcus
M00.0	Other staphylococcus	1	Staphylococcal arthritis and polyarthritis
P23.2	Other staphylococcus	1	Congenital pneumonia due to staphylococcus
P36.3	Other staphylococcus	1	Sepsis of newborn due to other and unspecified staphylococci
A41.1	Other staphylococcus	1	Sepsis due to other specified staphylococcus
A41.2	Other staphylococcus	1	Sepsis due to unspecified staphylococcus
Adenovirus	dummy2	1
B97.0	Adenovirus	1	Adenovirus as the cause of diseases classified elsewhere
B30.0	Adenovirus	1	Keratoconjunctivitis due to adenovirus
B30.1	Adenovirus	1	Conjunctivitis due to adenovirus
B34.0	Adenovirus	1	Adenovirus infection, unspecified
A87.1	Adenovirus	1	Adenoviral meningitis
A85.1	Adenovirus	1	Adenoviral encephalitis
Other Enterovirus	dummy2	1
B97.1	Other Enterovirus	1	Enterovirus as the cause of diseases classified elsewhere
B34.1	Other Enterovirus	1	Enterovirus infection, unspecified
A87.0	Other Enterovirus	1	Enteroviral meningitis
A88.0	Other Enterovirus	1	Enteroviral exanthematous fever [Boston exanthem]
B08.4	Other Enterovirus	1	Enteroviral vesicular stomatitis with exanthem
B08.5	Other Enterovirus	1	Enteroviral vesicular pharyngitis
B30.3	Other Enterovirus	1	Acute epidemic hemorrhagic conjunctivitis (enteroviral)
A85.0	Other Enterovirus	1	Enteroviral encephalitis
Echovirus	dummy2	1
B97.12	Echovirus	1	Echovirus as the cause of diseases classified elsewhere
J20.7	Echovirus	1	Acute bronchitis due to echovirus
Coxsackievirus	dummy2	1
B97.11	Coxsackievirus	1	Coxsackievirus as the cause of diseases classified elsewhere
J20.3	Coxsackievirus	1	Acute bronchitis due to coxsackievirus
Coronavirus SARS	dummy2	1
B97.21	Coronavirus SARS	1	SARS-associated coronavirus as the cause of diseases classified elsewhere
J12.81	Coronavirus SARS	1	Pneumonia due to SARS-associated coronavirus
Other Coronavirus	dummy2	1
B34.2	Other Coronavirus	1	Coronavirus infection, unspecified
B97.2	Other Coronavirus	1	Coronavirus as the cause of diseases classified elsewhere
Human immunodeficiency virus	dummy2	1
B97.35	Human immunodeficiency virus	1	Human immunodeficiency virus, type 2 [HIV 2] as the cause of diseases classified elsewhere
O98.7	Human immunodeficiency virus	1	Human immunodeficiency virus [HIV] disease complicating pregnancy, childbirth and the puerperium
R75	Human immunodeficiency virus	1	Inconclusive laboratory evidence of human immunodeficiency virus [HIV]
B20	Human immunodeficiency virus	1	Human immunodeficiency virus [HIV] disease
Retrovirus	dummy2	1
B97.3	Retrovirus	1	Retrovirus as the cause of diseases classified elsewhere
B33.3	Retrovirus	1	Retrovirus infections, not elsewhere classified
Respiratory syncytial virus	dummy2	1
B97.4	Respiratory syncytial virus	1	Respiratory syncytial virus as the cause of diseases classified elsewhere
J12.1	Respiratory syncytial virus	1	Respiratory syncytial virus pneumonia
J20.5	Respiratory syncytial virus	1	Acute bronchitis due to respiratory syncytial virus
J21.0	Respiratory syncytial virus	1	Acute bronchiolitis due to respiratory syncytial virus
Parvovirus	dummy2	1
B97.6	Parvovirus	1	Parvovirus as the cause of diseases classified elsewhere
B34.3	Parvovirus	1	Parvovirus infection, unspecified
Papillomavirus	dummy2	1
B97.7	Papillomavirus	1	Papillomavirus as the cause of diseases classified elsewhere
R85.81	Papillomavirus	1	Anal high risk human papillomavirus (HPV) DNA test positive
R85.82	Papillomavirus	1	Anal low risk human papillomavirus (HPV) DNA test positive
R87.81	Papillomavirus	1	High risk human papillomavirus (HPV) DNA test positive from female genital organs
R87.82	Papillomavirus	1	Low risk human papillomavirus (HPV) DNA test positive from female genital organs
Human metapneumovirus	dummy2	1
B97.81	Human metapneumovirus	1	Human metapneumovirus as the cause of diseases classified elsewhere
J12.3	Human metapneumovirus	1	Human metapneumovirus pneumonia
J21.1	Human metapneumovirus	1	Acute bronchiolitis due to human metapneumovirus
Parainfluenza	dummy2	1
J12.2	Parainfluenza	1	Parainfluenza virus pneumonia
J20.4	Parainfluenza	1	Acute bronchitis due to parainfluenza virus
Candidiasis	dummy2	1
B37	Candidiasis	1	Candidiasis
P37.5	Candidiasis	1	Neonatal candidiasis
Malaria	dummy2	1
P37.3	Malaria	1	Congenital falciparum malaria
P37.4	Malaria	1	Other congenital malaria
B50	Malaria	1	Plasmodium falciparum malaria
B51	Malaria	1	Plasmodium vivax malaria
B52	Malaria	1	Plasmodium malariae malaria
B53	Malaria	1	Other specified malaria
B54	Malaria	1	Unspecified malaria
Gonorrhea	dummy2	1
A54	Gonorrhea	1	Gonococcal infection
O98.2	Gonorrhea	1	Gonorrhea complicating pregnancy, childbirth and the puerperium
Syphilis	dummy2	1
A50	Syphilis	1	Congenital syphilis
A51	Syphilis	1	Early syphilis
A52	Syphilis	1	Late syphilis
A53	Syphilis	1	Other and unspecified syphilis
A65	Syphilis	1	Nonvenereal syphilis
O98.1	Syphilis	1	Syphilis complicating pregnancy, childbirth and the puerperium
Tuberculosis	dummy2	1
J65	Tuberculosis	1	Pneumoconiosis associated with tuberculosis
O98.0	Tuberculosis	1	Tuberculosis complicating pregnancy, childbirth and the puerperium
P37.0	Tuberculosis	1	Congenital tuberculosis
Viral Hepatitis	dummy2	1
B15-B19	Viral Hepatitis	1	Viral hepatitis
O98.4	Viral Hepatitis	1	Viral hepatitis complicating pregnancy, childbirth and the puerperium
P35.3	Viral Hepatitis	1	Congenital viral hepatitis
Dengue	dummy2	1
A90	Dengue	1	Dengue fever [classical dengue]
A91	Dengue	1	Dengue hemorrhagic fever
A97	Dengue	1	Dengue with warning signs
Otitis Media	dummy2	1
H65	Otitis Media	1	Nonsuppurative otitis media
H66	Otitis Media	1	Suppurative and unspecified otitis media
H67	Otitis Media	1	Otitis media in diseases classified elsewhere
A38.0	Otitis Media	1	Scarlet fever with otitis media
B05.3	Otitis Media	1	Measles complicated by otitis media
Firearms	dummy2	1
W32	Firearms	1	Accidental handgun discharge and malfunction
W33	Firearms	1	Accidental rifle, shotgun and larger firearm discharge and malfunction
W34	Firearms	1	Accidental discharge and malfunction from other and unspecified firearms and guns
X93	Firearms	1	Assault by handgun discharge
X94	Firearms	1	Assault by rifle, shotgun and larger firearm discharge
X95	Firearms	1	Assault by other and unspecified firearm and gun discharge
Y22	Firearms	1	Handgun discharge, undetermined intent
Y23	Firearms	1	Rifle, shotgun and larger firearm discharge, undetermined intent
Y24	Firearms	1	Other and unspecified firearm discharge, undetermined intent
